# Interleukin-6 receptor genetic variation and tocilizumab treatment response to COVID-19

**DOI:** 10.1101/2021.04.24.21256047

**Authors:** Ammar Ali Almarzooq

## Abstract

Interleukin-6 receptor (IL6R) stimulates the inflammatory pathways as part of the acute-phase response to infection. Tocilizumab is a monoclonal antibody that inhibits both membrane-bound and soluble IL6R and is used to treat inflammatory conditions, including COVID-19. Despite the disproportionate incidence of COVID-19 among underserved, racial, and ethnic minority populations, the efficacy of tocilizumab in hospitalized COVID-19 patients from these populations is unclear. In this work, three genetic markers for the *IL6R* gene were analyzed across diverse ethnic backgrounds to identify population differences in response to tocilizumab treatment. Genetic structure analyses showed that African populations were significantly different from other described populations. In addition, mapped frequencies of these alleles showed that Sub-Saharan African populations were 3.4x more likely to show an impaired response to tocilizumab than East Asian populations, and 1.8x more likely than European ancestry populations. Existing *IL6R* genotype results may identify populations at increased therapeutic failure risk. As results from current clinical trials on the efficacy of tocilizumab treatment for extreme COVID-19 infections are conflicting, more studies are needed across diverse patient backgrounds to better understand the genetic factors necessary to predict treatment efficacy. This work demonstrates how pharmacogenomics studies can elucidate genetic variation on treatment efficacy on COVID-19.
