## Supplement Table 1 for "Interleukin-6 receptor genetic variation and tocilizumab treatment response to COVID-19"

### Sheet: Sheet2
Table S1. Three variants shared between 26 global populations from the 1000 Genomes Project Phase III (1kG-p3) dataset
rs4329505								rs12083537							rs11265618
	T	C	T|T	C/T	C/C	χ2	p-value	A	G	A/A	A/G	G/G	χ2	p-value	C	T	C/C	C/T	T/T	χ2	p-value
AFR	0.589 (779)	0.411 (543)	0.352 (233)	0.474 (313)	0.174 (115)	0.3134	0.854961	0.672 (889)	0.328 (433)	0.454 (300)	0.437 (289)	0.109 (72)	0.037	0.98167	0.664 (878)	0.336 (444)	0.437 (289)	0.454 (300)	0.109 (72)	0.1992	0.905199
ACB	0.646 (124)	0.354 (68)	0.427 (41)	0.438 (42)	0.135 (13)	0.1829	0.912607	0.656 (126)	0.344 (66)	0.427 (41)	0.458 (44)	0.115 (11)	0.0242	0.987973	0.672 (129)	0.328 (63)	0.458 (44)	0.427 (41)	0.115 (11)	0.0945	0.953849
ASW	0.689 (84)	0.311 (38)	0.459 (28)	0.459 (28)	0.082 (5)	0.3004	0.860536	0.754 (92)	0.246 (30)	0.574 (35)	0.361 (22)	0.066 (4)	0.0463	0.977116	0.746 (91)	0.254 (31)	0.557 (34)	0.377 (23)	0.066 (4)	0.0017	0.99915
ESN	0.576 (114)	0.424 (84)	0.354 (35)	0.444 (44)	0.202 (20)	0.8059	0.668346	0.712 (141)	0.288 (57)	0.455 (45)	0.515 (51)	0.030 (3)	6.5103	0.038575	0.662 (131)	0.338 (67)	0.455 (45)	0.414 (41)	0.131 (13)	0.5581	0.756502
GWD	0.664 (150)	0.336 (76)	0.460 (52)	0.407 (46)	0.133 (15)	0.8765	0.645164	0.602 (136)	0.398 (90)	0.381 (43)	0.442 (50)	0.177 (20)	0.6665	0.716591	0.650 (147)	0.350 (79)	0.389 (44)	0.522 (59)	0.088 (10)	2.4817	0.289138
LWK	0.520 (103)	0.480 (95)	0.263 (26)	0.515 (51)	0.222 (22)	0.1013	0.950611	0.727 (144)	0.273 (54)	0.576 (57)	0.303 (30)	0.121 (12)	5.5191	0.0633203	0.606 (120)	0.394 (78)	0.394 (39)	0.424 (42)	0.182 (18)	1.2316	0.540209
MSL	0.565 (96)	0.435 (74)	0.306 (26)	0.518 (44)	0.176 (15)	0.2381	0.887763	0.541 (92)	0.459 (78)	0.294 (25)	0.494 (42)	0.212 (18)	0.0021	0.998951	0.671 (114)	0.329 (56)	0.424 (36)	0.494 (42)	0.082 (7)	1.192	0.551011
YRI	0.500 (108)	0.500 (108)	0.231 (25)	0.537 (58)	0.231 (25)	0.5926	0.743564	0.731 (158)	0.269 (58)	0.500 (54)	0.463 (50)	0.037 (4)	3.4421	0.178878	0.676 (146)	0.324 (70)	0.435 (47)	0.481 (52)	0.083 (9)	1.059	0.588899
AMR	0.879 (610)	0.121 (84)	0.767 (266)	0.225 (78)	0.009 (3)	1.1054	0.575394	0.834 (579)	0.166 (115)	0.695 (241)	0.280 (97)	0.026 (9)	0.0421	0.97917	0.872 (605)	0.128 (89)	0.758 (263)	0.228 (79)	0.014 (5)	0.1152	0.944027
CLM	0.899 (169)	0.101 (19)	0.798 (75)	0.202 (19)		1.1881	0.552087	0.809 (152)	0.191 (36)	0.660 (62)	0.298 (28)	0.043 (4)	0.1358	0.934354	0.878 (165)	0.122 (23)	0.777 (73)	0.202 (19)	0.021 (2)	0.3246	0.850186
MXL	0.891 (114)	0.109 (14)	0.781 (50)	0.219 (14)		0.9652	0.617177	0.875 (112)	0.125 (16)	0.766 (49)	0.219 (14)	0.016 (1)	0	1	0.883 (113)	0.117 (15)	0.766 (49)	0.234 (15)		1.1277	0.569014
PEL	0.941 (160)	0.059 (10)	0.882 (75)	0.118 (10)		0.332	0.847046	0.882 (150)	0.118 (20)	0.765 (65)	0.235 (20)		1.5111	0.469752	0.947 (161)	0.053 (9)	0.894 (76)	0.106 (9)		0.2656	0.87564
PUR	0.803 (167)	0.197 (41)	0.635 (66)	0.337 (35)	0.029 (3)	0.4159	0.812248	0.793 (165)	0.207 (43)	0.625 (65)	0.337 (35)	0.038 (4)	0.0707	0.965268	0.798 (166)	0.202 (42)	0.625 (65)	0.346 (36)	0.029 (3)	0.5697	0.752127
EAS	0.898 (905)	0.102 (103)	0.808 (407)	0.181 (91)	0.012 (6)	0.1283	0.937864	0.890 (897)	0.110 (111)	0.786 (396)	0.208 (105)	0.006 (3)	2.0006	0.367769	0.896 (903)	0.104 (105)	0.804 (405)	0.185 (93)	0.012 (6)	0.0643	0.968361
CDX	0.892 (166)	0.108 (20)	0.796 (74)	0.194 (18)	0.011 (1)	0.0066	0.996705	0.860 (160)	0.140 (26)	0.731 (68)	0.258 (24)	0.011 (1)	0.4966	0.780126	0.887 (165)	0.113 (21)	0.785 (73)	0.204 (19)	0.011 (1)	0.0369	0.981719
CHB	0.917 (189)	0.083 (17)	0.854 (88)	0.126 (13)	0.019 (2)	2.8558	0.239812	0.879 (181)	0.121 (25)	0.767 (79)	0.223 (23)	0.010 (1)	0.2282	0.892169	0.913 (188)	0.087 (18)	0.845 (87)	0.136 (14)	0.019 (2)	2.2486	0.32488
CHS	0.881 (185)	0.119 (25)	0.762 (80)	0.238 (25)		1.9175	0.383372	0.933 (196)	0.067 (14)	0.867 (91)	0.133 (14)		0.5357	0.765023	0.881 (185)	0.119 (25)	0.762 (80)	0.238 (25)		1.9175	0.383372
JPT	0.889 (185)	0.111 (23)	0.798 (83)	0.183 (19)	0.019 (2)	0.5274	0.768204	0.851 (177)	0.149 (31)	0.712 (74)	0.279 (29)	0.010 (1)	1.026	0.598697	0.889 (185)	0.111 (23)	0.798 (83)	0.183 (19)	0.019 (2)	0.5274	0.768204
KHV	0.909 (180)	0.091 (18)	0.828 (82)	0.162 (16)	0.010 (1)	0.0489	0.975846	0.924 (183)	0.076 (15)	0.848 (84)	0.152 (15)		0.6651	0.717093	0.909 (180)	0.091 (18)	0.828 (82)	0.162 (16)	0.010 (1)	0.0489	0.975846
EUR	0.826 (831)	0.174 (175)	0.678 (341)	0.296 (149)	0.026 (13)	0.475	0.788597	0.807 (812)	0.193 (194)	0.658 (331)	0.298 (150)	0.044 (22)	0.8905	0.640664	0.814 (819)	0.186 (187)	0.660 (332)	0.308 (155)	0.032 (16)	0.1654	0.920627
CEU	0.803 (159)	0.197 (39)	0.636 (63)	0.333 (33)	0.030 (3)	0.2855	0.866971	0.793 (157)	0.207 (41)	0.646 (64)	0.293 (29)	0.061 (6)	1.1541	0.561553	0.798 (158)	0.202 (40)	0.626 (62)	0.343 (34)	0.030 (3)	0.4207	0.810301
FIN	0.833 (165)	0.167 (33)	0.687 (68)	0.293 (29)	0.020 (2)	0.2945	0.863078	0.823 (163)	0.177 (35)	0.677 (67)	0.293 (29)	0.030 (3)	0.0042	0.997902	0.813 (161)	0.187 (37)	0.667 (66)	0.293 (29)	0.040 (4)	0.129	0.937536
GBR	0.824 (150)	0.176 (32)	0.681 (62)	0.286 (26)	0.033 (3)	0.0183	0.990892	0.780 (142)	0.220 (40)	0.615 (56)	0.330 (30)	0.055 (5)	0.1365	0.934027	0.819 (149)	0.181 (33)	0.670 (61)	0.297 (27)	0.033 (3)	0	1
IBS	0.850 (182)	0.150 (32)	0.710 (76)	0.280 (30)	0.009 (1)	1.1206	0.571038	0.794 (170)	0.206 (44)	0.645 (69)	0.299 (32)	0.056 (6)	0.7639	0.682529	0.841 (180)	0.159 (34)	0.692 (74)	0.299 (32)	0.009 (1)	1.5141	0.469048
TSI	0.818 (175)	0.182 (39)	0.673 (72)	0.290 (31)	0.037 (4)	0.0838	0.958966	0.841 (180)	0.159 (34)	0.701 (75)	0.280 (30)	0.019 (2)	0.2571	0.87937	0.799 (171)	0.201 (43)	0.645 (69)	0.308 (33)	0.047 (5)	0.1676	0.919615
SAS	0.812 (794)	0.188 (184)	0.661 (323)	0.303 (148)	0.037 (18)	0.0419	0.979268	0.842 (823)	0.158 (155)	0.708 (346)	0.268 (131)	0.025 (12)	0.0092	0.995411	0.806 (788)	0.194 (190)	0.658 (322)	0.294 (144)	0.047 (23)	1.7233	0.422464
BEB	0.831 (143)	0.169 (29)	0.686 (59)	0.291 (25)	0.023 (2)	0.1171	0.943131	0.860 (148)	0.140 (24)	0.744 (64)	0.233 (20)	0.023 (2)	0.0855	0.958151	0.820 (141)	0.180 (31)	0.674 (58)	0.291 (25)	0.035 (3)	0.0227	0.988714
GIH	0.811 (167)	0.189 (39)	0.660 (68)	0.301 (31)	0.039 (4)	0.0392	0.980591	0.811 (167)	0.189 (39)	0.660 (68)	0.301 (31)	0.039 (4)	0.0392	0.980591	0.811 (167)	0.189 (39)	0.660 (68)	0.301 (31)	0.039 (4)	0.0392	0.980591
ITU	0.828 (169)	0.172 (35)	0.686 (70)	0.284 (29)	0.029 (3)	0	1	0.838 (171)	0.162 (33)	0.706 (72)	0.265 (27)	0.029 (3)	0.0584	0.971222	0.809 (165)	0.191 (39)	0.676 (69)	0.265 (27)	0.059 (6)	2.1167	0.347028
PJL	0.812 (156)	0.188 (36)	0.667 (64)	0.292 (28)	0.042 (4)	0.1753	0.916081	0.833 (160)	0.167 (32)	0.698 (67)	0.271 (26)	0.031 (3)	0.06	0.970446	0.807 (155)	0.193 (37)	0.667 (64)	0.281 (27)	0.052 (5)	0.8862	0.642043
STU	0.779 (159)	0.221 (45)	0.608 (62)	0.343 (35)	0.049 (5)	0.0004	0.9998	0.868 (177)	0.132 (27)	0.735 (75)	0.265 (27)		2.3735	0.305212	0.784 (160)	0.216 (44)	0.618 (63)	0.333 (34)	0.049 (5)	0.0223	0.988912
