## Supplement Table 2 for "Interleukin-6 receptor genetic variation and tocilizumab treatment response to COVID-19"

### Sheet: Sheet 1
Table S1. Estimating of pairwise Fst of 26 populations from 1000 Genome Project Phase III (1KG-P3)
	ACB	ASW	BEB	CDX	CEU	CHB	CHS	CLM	ESN	FIN	GBR	GIH	GWD	IBS	ITU	JPT	KHV	LWK	MSL	MXL	PEL	PJL	PUR	STU	TSI	YRI
ACB	-1.89012e-16	0.00351088	0.0226991	0.0357988	0.0135652	0.0449869	0.0434607	0.0309945	0.0017293	0.0192436	0.0157418	0.0162984	0.000781092	0.0208777	0.0198216	0.0349883	0.049224	0.00532068	0.00411214	0.0343554	0.052726	0.0178426	0.0135762	0.0173735	0.0185766	0.00570761
ASW	0.00351088	0	0.00902073	0.0183637	0.00395213	0.0246043	0.0222808	0.0160175	0.00444327	0.00705952	0.00570402	0.00515489	0.00645324	0.00851152	0.007118	0.0173463	0.0273781	0.00993235	0.0136987	0.019221	0.0325981	0.0059105	0.00390876	0.00521442	0.00623292	0.00827122
BEB	0.0226991	0.00902073	0	0.00237479	0.00150743	0.00488489	0.00341815	0.00299558	0.0258242	0.00038285	0.00171577	0.000762589	0.0275511	0.00138688	0.000165325	0.00235219	0.00548812	0.0363207	0.0438765	0.00219587	0.00878719	0.000337649	0.00149987	0.0010779	0.000258502	0.0333323
CDX	0.0357988	0.0183637	0.00237479	-1.35896e-16	0.00559269	0.000525527	0.00171971	0.000817099	0.0412547	0.0029262	0.00437521	0.00410274	0.040628	0.00233708	0.00302254	2.85418e-05	0.00156656	0.055047	0.0595022	7.17791e-05	0.00210838	0.00381364	0.00556821	0.00652712	0.00380527	0.0504923
CEU	0.0135652	0.00395213	0.00150743	0.00559269	-1.12881e-16	0.00956016	0.00921541	0.00429448	0.0174466	0.00052697	0.000269049	0.000143265	0.0173775	0.00106204	0.000722637	0.00524723	0.0117035	0.0271868	0.0301281	0.00562001	0.0140577	0.00045578	-2.25761e-16	0.00164623	0.000655665	0.0249353
CHB	0.0449869	0.0246043	0.00488489	0.000525527	0.00956016	0	0.00170347	0.0019944	0.0510189	0.00591877	0.0078658	0.00757149	0.0504669	0.00497495	0.00599245	0.000675365	0.000701695	0.0661688	0.0706643	0.000481522	0.000583431	0.00709856	0.00953516	0.0103188	0.00704393	0.0610665
CHS	0.0434607	0.0222808	0.00341815	0.00171971	0.00921541	0.00170347	0	0.00481058	0.0467549	0.00554704	0.00872793	0.00708202	0.0503527	0.0064001	0.00497189	0.00214184	0.000545645	0.0599174	0.0704927	0.00103648	0.00349454	0.00586439	0.009196	0.00691414	0.0055472	0.0553972
CLM	0.0309945	0.0160175	0.00299558	0.000817099	0.00429448	0.0019944	0.00481058	0	0.0379321	0.00244271	0.0027315	0.00335006	0.0346653	0.00111556	0.00296278	0.000590747	0.00448292	0.0519248	0.0521993	0.00127958	0.00375101	0.00364777	0.00427952	0.00730342	0.00380854	0.0479026
ESN	0.0017293	0.00444327	0.0258242	0.0412547	0.0174466	0.0510189	0.0467549	0.0379321	0	0.0234145	0.02067	0.0200697	0.00419085	0.0264962	0.023452	0.0406946	0.0537504	0.00137467	0.00610012	0.0388464	0.0593272	0.0210491	0.0174734	0.0185645	0.0217787	0.00134976
FIN	0.0192436	0.00705952	0.00038285	0.0029262	0.00052697	0.00591877	0.00554704	0.00244271	0.0234145	1.18511e-16	0.00051605	0.000166476	0.0235749	0.000513165	7.11233e-05	0.00274813	0.00747535	0.0341193	0.0384785	0.0029403	0.00979255	0.000153058	0.000526335	0.00152424	0.000197774	0.0315998
GBR	0.0157418	0.00570402	0.00171577	0.00437521	0.000269049	0.0078658	0.00872793	0.0027315	0.02067	0.00051605	0	0.000308946	0.0190942	0.000356939	0.000914039	0.00394669	0.0105324	0.0314503	0.0325146	0.00471647	0.0118663	0.000808686	0.000268266	0.00284417	0.00108204	0.0286942
GIH	0.0162984	0.00515489	0.000762589	0.00410274	0.000143265	0.00757149	0.00708202	0.00335006	0.0200697	0.000166476	0.000308946	1.15668e-16	0.0206271	0.000718455	0.000269911	0.00384524	0.00931409	0.0302643	0.0340539	0.00409053	0.0116907	0.000131124	0.000143275	0.00130367	0.000287035	0.0276762
GWD	0.000781092	0.00645324	0.0275511	0.040628	0.0173775	0.0504669	0.0503527	0.0346653	0.00419085	0.0235749	0.0190942	0.0206271	0	0.0247824	0.0245656	0.0400742	0.0554826	0.00795594	0.00284083	0.0380443	0.0571283	0.0224851	0.0174626	0.0230232	0.0234899	0.00928949
IBS	0.0208777	0.00851152	0.00138688	0.00233708	0.00106204	0.00497495	0.0064001	0.00111556	0.0264962	0.000513165	0.000356939	0.000718455	0.0247824	0	0.000925771	0.00201623	0.00742953	0.0385153	0.0391931	0.00265054	0.00804203	0.0010968	0.00106262	0.00364577	0.00133576	0.0354385
ITU	0.0198216	0.007118	0.000165325	0.00302254	0.000722637	0.00599245	0.00497189	0.00296278	0.023452	7.11233e-05	0.000914039	0.000269911	0.0245656	0.000925771	-1.19034e-16	0.00292146	0.00711462	0.0338737	0.0395958	0.00288535	0.00996444	7.57322e-05	0.000722258	0.00103818	5.56646e-05	0.031429
JPT	0.0349883	0.0173463	0.00235219	2.85418e-05	0.00524723	0.000675365	0.00214184	0.000590747	0.0406946	0.00274813	0.00394669	0.00384524	0.0400742	0.00201623	0.00292146	1.3471e-16	0.00195688	0.0546523	0.0579636	0.00017741	0.00224607	0.00365331	0.00523906	0.00653628	0.00372771	0.0501993
KHV	0.049224	0.0273781	0.00548812	0.00156656	0.0117035	0.000701695	0.000545645	0.00448292	0.0537504	0.00747535	0.0105324	0.00931409	0.0554826	0.00742953	0.00711462	0.00195688	0	0.0683168	0.0771006	0.00105938	0.00145134	0.00829042	0.0116556	0.0104034	0.008006	0.0630323
LWK	0.00532068	0.00993235	0.0363207	0.055047	0.0271868	0.0661688	0.0599174	0.0519248	0.00137467	0.0341193	0.0314503	0.0302643	0.00795594	0.0385153	0.0338737	0.0546523	0.0683168	0	0.00839088	0.0514499	0.0755005	0.0310153	0.0272319	0.0269788	0.0316987	0.0011269
MSL	0.00411214	0.0136987	0.0438765	0.0595022	0.0301281	0.0706643	0.0704927	0.0521993	0.00610012	0.0384785	0.0325146	0.0340539	0.00284083	0.0391931	0.0395958	0.0579636	0.0771006	0.00839088	0	0.0582568	0.079805	0.0368369	0.0300768	0.0368027	0.0380271	0.00830575
MXL	0.0343554	0.019221	0.00219587	7.17791e-05	0.00562001	0.000481522	0.00103648	0.00127958	0.0388464	0.0029403	0.00471647	0.00409053	0.0380443	0.00265054	0.00288535	0.00017741	0.00105938	0.0514499	0.0582568	0	0.00215841	0.00369241	0.00554577	0.00585444	0.00353753	0.0466635
PEL	0.052726	0.0325981	0.00878719	0.00210838	0.0140577	0.000583431	0.00349454	0.00375101	0.0593272	0.00979255	0.0118663	0.0116907	0.0571283	0.00804203	0.00996444	0.00224607	0.00145134	0.0755005	0.079805	0.00215841	3.12833e-16	0.0113836	0.0139439	0.0153188	0.0112447	0.069123
PJL	0.0178426	0.0059105	0.000337649	0.00381364	0.00045578	0.00709856	0.00586439	0.00364777	0.0210491	0.000153058	0.000808686	0.000131124	0.0224851	0.0010968	7.57322e-05	0.00365331	0.00829042	0.0310153	0.0368369	0.00369241	0.0113836	1.17172e-16	0.00045495	0.000745278	4.3246e-05	0.0284421
PUR	0.0135762	0.00390876	0.00149987	0.00556821	-2.25761e-16	0.00953516	0.009196	0.00427952	0.0174734	0.000526335	0.000268266	0.000143275	0.0174626	0.00106262	0.000722258	0.00523906	0.0116556	0.0272319	0.0300768	0.00554577	0.0139439	0.00045495	-1.12881e-16	0.00164607	0.000656184	0.0250234
STU	0.0173735	0.00521442	0.0010779	0.00652712	0.00164623	0.0103188	0.00691414	0.00730342	0.0185645	0.00152424	0.00284417	0.00130367	0.0230232	0.00364577	0.00103818	0.00653628	0.0104034	0.0269788	0.0368027	0.00585444	0.0153188	0.000745278	0.00164607	1.16123e-16	0.000650935	0.0248015
TSI	0.0185766	0.00623292	0.000258502	0.00380527	0.000655665	0.00704393	0.0055472	0.00380854	0.0217787	0.000197774	0.00108204	0.000287035	0.0234899	0.00133576	5.56646e-05	0.00372771	0.008006	0.0316987	0.0380271	0.00353753	0.0112447	4.3246e-05	0.000656184	0.000650935	0	0.0295185
YRI	0.00570761	0.00827122	0.0333323	0.0504923	0.0249353	0.0610665	0.0553972	0.0479026	0.00134976	0.0315998	0.0286942	0.0276762	0.00928949	0.0354385	0.031429	0.0501993	0.0630323	0.0011269	0.00830575	0.0466635	0.069123	0.0284421	0.0250234	0.0248015	0.0295185	-1.90488e-16
